# Microbial Communities Facilitate Pathogen Persistence in Hospital Environments

**DOI:** 10.1101/2025.10.28.25339026

**Authors:** Pratyay Sengupta, Vijay Suryakant Kapse, Karthik Raman

## Abstract

The microbiome of hospital environments is increasingly recognised as a reservoir for clinically relevant pathogens. Yet, the ecological mechanisms that shape pathogen persistence are poorly understood. Here, we ask whether the microbial community structure influences the persistence of the pathogen and if it metabolically supports their proliferation in the harsh conditions of hospitals. We analysed shotgun metagenomic data from a hospital and other urban built environments to explore and compare their microbial diversity. By building and analysing microbial co-occurrence networks across these environments, we show that hospital communities harbour unique microbial interactions, dominated by phylogenetically and functionally diverse keystone pathogens. Combining metabolic modelling with microbial associations, we demonstrate that the hospital microbial communities provided significantly higher metabolic support to pathogens relative to other environments, and quantify it by means of a Pathogen Support Index. This computational framework advances our understanding of pathogen ecology in urban microbiomes, suggesting potential avenues for intervention to mitigate infection risks in healthcare settings.
