## Supplementary Table 1 for "Microbial Communities Facilitate Pathogen Persistence in Hospital Environments"

### Sheet: Organism Presence-Absence
	Hospital	Metro	Office
Abiotrophia defectiva	1	0	1
Achromobacter xylosoxidans	1	0	0
Acinetobacter baumannii	1	0	0
Acinetobacter johnsonii	1	1	0
Acinetobacter junii	1	0	1
Acinetobacter lwoffii	0	1	0
Acinetobacter parvus	0	0	1
Acinetobacter schindleri	0	1	0
Acinetobacter ursingii	1	0	0
Actinomyces oris	1	1	0
Actinomyces viscosus	1	1	0
Aerococcus viridans	0	1	0
Bacteroides thetaiotaomicron	1	0	0
Bacteroides uniformis	1	0	0
Bifidobacterium adolescentis	1	1	0
Bifidobacterium breve	1	0	0
Bifidobacterium longum	1	0	0
Brachybacterium muris	0	1	0
Brachybacterium paraconglomeratum	0	1	0
Brevibacterium casei	1	1	1
Brevibacterium ravenspurgense	1	1	0
Brevundimonas diminuta	0	1	1
Caulobacter vibrioides	0	1	1
Chroococcidiopsis thermalis	0	1	0
Collinsella aerofaciens	1	0	0
Corynebacterium accolens	1	1	1
Corynebacterium durum	0	0	1
Corynebacterium glucuronolyticum	0	0	1
Corynebacterium jeikeium	1	1	0
Corynebacterium kroppenstedtii	1	1	0
Corynebacterium matruchotii	1	1	0
Corynebacterium otitidis	0	0	1
Corynebacterium propinquum	1	0	0
Corynebacterium pseudogenitalium	1	1	1
Corynebacterium resistens	1	0	0
Corynebacterium striatum	1	0	0
Corynebacterium tuberculostearicum	1	1	1
Corynebacterium urealyticum	0	1	0
Cutibacterium acnes	1	1	1
Cutibacterium granulosum	1	1	0
Deinococcus geothermalis	1	0	0
Deinococcus wulumuqiensis	0	1	0
Delftia acidovorans	0	0	1
Dermacoccus sp. Ellin185	0	0	1
Dietzia cinnamea	0	1	0
Elizabethkingia anophelis	1	0	0
Enhydrobacter aerosaccus	1	1	1
Enterobacter cloacae	1	1	0
Enterococcus faecalis	1	0	0
Enterococcus faecium	1	0	0
Escherichia coli	1	1	0
Finegoldia magna	1	0	0
Gardnerella vaginalis	1	1	0
Gordonia terrae	0	1	1
Haemophilus parainfluenzae	1	1	1
Hydrocarboniphaga effusa	0	0	1
Janibacter hoylei	1	1	0
Klebsiella pneumoniae	1	1	0
Kocuria atrinae	0	1	0
Kocuria rhizophila	1	1	1
Kocuria sp. UCD-OTCP	0	1	0
Kytococcus sedentarius	0	1	0
Lactococcus lactis	0	1	0
Lautropia mirabilis	1	1	1
Leuconostoc lactis	1	0	0
Limosilactobacillus fermentum	1	1	0
Massilia timonae	0	1	0
Mediterraneibacter gnavus	1	0	0
Methylobacterium radiotolerans	1	1	1
Methylorubrum extorquens	0	1	1
Methylorubrum populi	0	0	1
Microbacterium laevaniformans	0	0	1
Micrococcus luteus	1	1	1
Mycolicibacterium fortuitum	0	0	1
Neisseria flavescens	1	0	1
Neisseria sicca	1	0	0
Perlucidibaca piscinae	1	0	0
Phocaeicola dorei	1	0	0
Prevotella bivia	1	0	0
Prevotella histicola	1	0	0
Prevotella melaninogenica	1	0	0
Proteus mirabilis	1	0	0
Pseudomonas aeruginosa	1	0	0
Pseudomonas putida	1	1	0
Ralstonia pickettii	1	0	0
Roseomonas sp. B5	0	0	1
Rothia aeria	1	0	1
Rothia dentocariosa	1	1	1
Rothia mucilaginosa	1	1	1
Scardovia wiggsiae	1	0	0
Serinicoccus profundi	0	1	0
Serratia marcescens	1	0	0
Sphingobium yanoikuyae	1	0	1
Sphingomonas echinoides	1	1	0
Staphylococcus aureus	1	0	0
Staphylococcus capitis	1	0	1
Staphylococcus epidermidis	1	0	1
Staphylococcus haemolyticus	1	0	1
Staphylococcus hominis	1	0	1
Staphylococcus pettenkoferi	1	0	0
Staphylococcus warneri	1	0	0
Stenotrophomonas maltophilia	1	1	1
Streptococcus anginosus	1	0	0
Streptococcus australis	1	0	0
Streptococcus gordonii	1	0	0
Streptococcus infantis	1	0	0
Streptococcus parasanguinis	1	1	0
Streptococcus salivarius	1	1	0
Streptococcus sanguinis	1	1	1
Stutzerimonas stutzeri	1	1	1
Veillonella atypica	1	0	0
Veillonella parvula	1	1	0
Xanthomonas citri	1	0	0
[Ruminococcus] torques	1	0	0

### Sheet: Edge Presence-Absence
		Hospital	Metro	Office
Abiotrophia defectiva	Actinomyces viscosus	1	0	0
Abiotrophia defectiva	Haemophilus parainfluenzae	1	0	0
Abiotrophia defectiva	Neisseria sicca	1	0	0
Abiotrophia defectiva	Proteus mirabilis	1	0	0
Abiotrophia defectiva	Rothia mucilaginosa	1	0	0
Abiotrophia defectiva	Streptococcus parasanguinis	1	0	0
Abiotrophia defectiva	Streptococcus sanguinis	1	0	0
Abiotrophia defectiva	Veillonella parvula	1	0	0
Achromobacter xylosoxidans	Cutibacterium acnes	1	0	0
Achromobacter xylosoxidans	Micrococcus luteus	1	0	0
Achromobacter xylosoxidans	Pseudomonas aeruginosa	1	0	0
Achromobacter xylosoxidans	Rothia mucilaginosa	1	0	0
Achromobacter xylosoxidans	Serratia marcescens	1	0	0
Achromobacter xylosoxidans	Staphylococcus epidermidis	1	0	0
Achromobacter xylosoxidans	Stenotrophomonas maltophilia	1	0	0
Achromobacter xylosoxidans	Veillonella parvula	1	0	0
Acinetobacter baumannii	Acinetobacter johnsonii	1	0	0
Acinetobacter baumannii	Acinetobacter junii	1	0	0
Acinetobacter baumannii	Acinetobacter ursingii	1	0	0
Acinetobacter baumannii	Brevibacterium casei	1	0	0
Acinetobacter baumannii	Corynebacterium jeikeium	1	0	0
Acinetobacter baumannii	Corynebacterium kroppenstedtii	1	0	0
Acinetobacter baumannii	Enhydrobacter aerosaccus	1	0	0
Acinetobacter baumannii	Enterobacter cloacae	1	0	0
Acinetobacter baumannii	Enterococcus faecium	1	0	0
Acinetobacter baumannii	Escherichia coli	1	0	0
Acinetobacter baumannii	Finegoldia magna	1	0	0
Acinetobacter baumannii	Klebsiella pneumoniae	1	0	0
Acinetobacter baumannii	Kocuria rhizophila	1	0	0
Acinetobacter baumannii	Limosilactobacillus fermentum	1	0	0
Acinetobacter baumannii	Methylobacterium radiotolerans	1	0	0
Acinetobacter baumannii	Micrococcus luteus	1	0	0
Acinetobacter baumannii	Pseudomonas putida	1	0	0
Acinetobacter baumannii	Serratia marcescens	1	0	0
Acinetobacter baumannii	Staphylococcus haemolyticus	1	0	0
Acinetobacter baumannii	Stenotrophomonas maltophilia	1	0	0
Acinetobacter johnsonii	Acinetobacter junii	1	0	0
Acinetobacter johnsonii	Acinetobacter lwoffii	0	1	0
Acinetobacter johnsonii	Brachybacterium muris	0	1	0
Acinetobacter johnsonii	Brevibacterium casei	0	1	0
Acinetobacter johnsonii	Caulobacter vibrioides	0	1	0
Acinetobacter johnsonii	Chroococcidiopsis thermalis	0	1	0
Acinetobacter johnsonii	Enterobacter cloacae	1	0	0
Acinetobacter johnsonii	Rothia mucilaginosa	0	1	0
Acinetobacter junii	Acinetobacter ursingii	1	0	0
Acinetobacter junii	Corynebacterium resistens	1	0	0
Acinetobacter junii	Enhydrobacter aerosaccus	1	0	0
Acinetobacter junii	Enterobacter cloacae	1	0	0
Acinetobacter junii	Micrococcus luteus	1	0	0
Acinetobacter junii	Proteus mirabilis	1	0	0
Acinetobacter junii	Pseudomonas putida	1	0	0
Acinetobacter junii	Sphingobium yanoikuyae	1	0	0
Acinetobacter junii	Staphylococcus hominis	1	0	0
Acinetobacter junii	Stenotrophomonas maltophilia	1	0	0
Acinetobacter junii	Stutzerimonas stutzeri	1	0	0
Acinetobacter lwoffii	Brachybacterium muris	0	1	0
Acinetobacter lwoffii	Brevibacterium casei	0	1	0
Acinetobacter lwoffii	Chroococcidiopsis thermalis	0	1	0
Acinetobacter lwoffii	Corynebacterium accolens	0	1	0
Acinetobacter lwoffii	Gardnerella vaginalis	0	1	0
Acinetobacter lwoffii	Kytococcus sedentarius	0	1	0
Acinetobacter lwoffii	Lautropia mirabilis	0	1	0
Acinetobacter parvus	Brevibacterium casei	0	0	1
Acinetobacter parvus	Cutibacterium acnes	0	0	1
Acinetobacter parvus	Enhydrobacter aerosaccus	0	0	1
Acinetobacter parvus	Microbacterium laevaniformans	0	0	1
Acinetobacter parvus	Mycolicibacterium fortuitum	0	0	1
Acinetobacter parvus	Sphingobium yanoikuyae	0	0	1
Acinetobacter ursingii	Enhydrobacter aerosaccus	1	0	0
Acinetobacter ursingii	Stenotrophomonas maltophilia	1	0	0
Actinomyces oris	Actinomyces viscosus	1	1	0
Actinomyces oris	Corynebacterium matruchotii	1	1	0
Actinomyces oris	Lautropia mirabilis	0	1	0
Actinomyces oris	Prevotella melaninogenica	1	0	0
Actinomyces oris	Rothia dentocariosa	1	0	0
Actinomyces viscosus	Bifidobacterium longum	1	0	0
Actinomyces viscosus	Corynebacterium accolens	1	0	0
Actinomyces viscosus	Corynebacterium matruchotii	1	1	0
Actinomyces viscosus	Neisseria sicca	1	0	0
Actinomyces viscosus	Prevotella melaninogenica	1	0	0
Actinomyces viscosus	Rothia dentocariosa	1	0	0
Actinomyces viscosus	Streptococcus anginosus	1	0	0
Actinomyces viscosus	Streptococcus gordonii	1	0	0
Actinomyces viscosus	Streptococcus parasanguinis	1	0	0
Actinomyces viscosus	Streptococcus salivarius	1	0	0
Actinomyces viscosus	Veillonella parvula	1	0	0
Bacteroides thetaiotaomicron	Bacteroides uniformis	1	0	0
Bacteroides thetaiotaomicron	Bifidobacterium breve	1	0	0
Bacteroides thetaiotaomicron	Enterococcus faecalis	1	0	0
Bacteroides thetaiotaomicron	Enterococcus faecium	1	0	0
Bacteroides thetaiotaomicron	Finegoldia magna	1	0	0
Bacteroides thetaiotaomicron	Klebsiella pneumoniae	1	0	0
Bacteroides thetaiotaomicron	Mediterraneibacter gnavus	1	0	0
Bacteroides thetaiotaomicron	Phocaeicola dorei	1	0	0
Bacteroides thetaiotaomicron	Rothia dentocariosa	1	0	0
Bacteroides uniformis	Collinsella aerofaciens	1	0	0
Bacteroides uniformis	Corynebacterium accolens	1	0	0
Bacteroides uniformis	Enterococcus faecalis	1	0	0
Bacteroides uniformis	Escherichia coli	1	0	0
Bacteroides uniformis	Mediterraneibacter gnavus	1	0	0
Bacteroides uniformis	Phocaeicola dorei	1	0	0
Bacteroides uniformis	[Ruminococcus] torques	1	0	0
Bifidobacterium adolescentis	Bifidobacterium longum	1	0	0
Bifidobacterium adolescentis	Chroococcidiopsis thermalis	0	1	0
Bifidobacterium adolescentis	Collinsella aerofaciens	1	0	0
Bifidobacterium adolescentis	Enhydrobacter aerosaccus	1	0	0
Bifidobacterium adolescentis	Finegoldia magna	1	0	0
Bifidobacterium adolescentis	Staphylococcus hominis	1	0	0
Bifidobacterium adolescentis	Streptococcus anginosus	1	0	0
Bifidobacterium adolescentis	Streptococcus parasanguinis	1	0	0
Bifidobacterium adolescentis	[Ruminococcus] torques	1	0	0
Bifidobacterium breve	Bifidobacterium longum	1	0	0
Bifidobacterium breve	Brevibacterium ravenspurgense	1	0	0
Bifidobacterium breve	Collinsella aerofaciens	1	0	0
Bifidobacterium breve	Enterococcus faecalis	1	0	0
Bifidobacterium breve	Enterococcus faecium	1	0	0
Bifidobacterium breve	Escherichia coli	1	0	0
Bifidobacterium breve	Haemophilus parainfluenzae	1	0	0
Bifidobacterium breve	Klebsiella pneumoniae	1	0	0
Bifidobacterium breve	Leuconostoc lactis	1	0	0
Bifidobacterium breve	Mediterraneibacter gnavus	1	0	0
Bifidobacterium breve	Phocaeicola dorei	1	0	0
Bifidobacterium breve	Prevotella bivia	1	0	0
Bifidobacterium breve	Rothia dentocariosa	1	0	0
Bifidobacterium breve	Staphylococcus aureus	1	0	0
Bifidobacterium breve	Staphylococcus capitis	1	0	0
Bifidobacterium breve	Staphylococcus epidermidis	1	0	0
Bifidobacterium breve	Staphylococcus pettenkoferi	1	0	0
Bifidobacterium breve	Streptococcus anginosus	1	0	0
Bifidobacterium breve	Streptococcus sanguinis	1	0	0
Bifidobacterium breve	[Ruminococcus] torques	1	0	0
Bifidobacterium longum	Brevibacterium casei	1	0	0
Bifidobacterium longum	Collinsella aerofaciens	1	0	0
Bifidobacterium longum	Cutibacterium granulosum	1	0	0
Bifidobacterium longum	Enhydrobacter aerosaccus	1	0	0
Bifidobacterium longum	Enterococcus faecium	1	0	0
Bifidobacterium longum	Escherichia coli	1	0	0
Bifidobacterium longum	Limosilactobacillus fermentum	1	0	0
Bifidobacterium longum	Mediterraneibacter gnavus	1	0	0
Bifidobacterium longum	Methylobacterium radiotolerans	1	0	0
Bifidobacterium longum	Perlucidibaca piscinae	1	0	0
Bifidobacterium longum	Rothia dentocariosa	1	0	0
Bifidobacterium longum	Serratia marcescens	1	0	0
Bifidobacterium longum	Staphylococcus aureus	1	0	0
Bifidobacterium longum	Staphylococcus capitis	1	0	0
Bifidobacterium longum	Staphylococcus haemolyticus	1	0	0
Bifidobacterium longum	Staphylococcus pettenkoferi	1	0	0
Bifidobacterium longum	Stenotrophomonas maltophilia	1	0	0
Bifidobacterium longum	Streptococcus parasanguinis	1	0	0
Bifidobacterium longum	Streptococcus salivarius	1	0	0
Bifidobacterium longum	Stutzerimonas stutzeri	1	0	0
Bifidobacterium longum	Veillonella parvula	1	0	0
Bifidobacterium longum	[Ruminococcus] torques	1	0	0
Brachybacterium muris	Chroococcidiopsis thermalis	0	1	0
Brachybacterium muris	Kocuria sp. UCD-OTCP	0	1	0
Brevibacterium casei	Caulobacter vibrioides	0	1	0
Brevibacterium casei	Chroococcidiopsis thermalis	0	1	0
Brevibacterium casei	Cutibacterium acnes	0	0	1
Brevibacterium casei	Enhydrobacter aerosaccus	1	1	1
Brevibacterium casei	Enterobacter cloacae	0	1	0
Brevibacterium casei	Enterococcus faecium	1	0	0
Brevibacterium casei	Gordonia terrae	0	1	0
Brevibacterium casei	Klebsiella pneumoniae	0	1	0
Brevibacterium casei	Kocuria rhizophila	1	0	0
Brevibacterium casei	Methylorubrum populi	0	0	1
Brevibacterium casei	Microbacterium laevaniformans	0	0	1
Brevibacterium casei	Micrococcus luteus	1	0	0
Brevibacterium casei	Mycolicibacterium fortuitum	0	0	1
Brevibacterium casei	Sphingobium yanoikuyae	0	0	1
Brevibacterium casei	Staphylococcus hominis	1	0	0
Brevibacterium casei	Stutzerimonas stutzeri	1	0	0
Brevibacterium ravenspurgense	Escherichia coli	1	0	0
Brevibacterium ravenspurgense	Klebsiella pneumoniae	1	0	0
Brevibacterium ravenspurgense	Proteus mirabilis	1	0	0
Brevibacterium ravenspurgense	Rothia mucilaginosa	1	0	0
Brevibacterium ravenspurgense	Staphylococcus pettenkoferi	1	0	0
Brevibacterium ravenspurgense	Veillonella parvula	1	0	0
Caulobacter vibrioides	Corynebacterium kroppenstedtii	0	1	0
Caulobacter vibrioides	Corynebacterium matruchotii	0	1	0
Caulobacter vibrioides	Cutibacterium granulosum	0	1	0
Caulobacter vibrioides	Enhydrobacter aerosaccus	0	1	0
Caulobacter vibrioides	Escherichia coli	0	1	0
Caulobacter vibrioides	Klebsiella pneumoniae	0	1	0
Caulobacter vibrioides	Methylobacterium radiotolerans	0	1	1
Caulobacter vibrioides	Methylorubrum extorquens	0	1	1
Caulobacter vibrioides	Methylorubrum populi	0	0	1
Caulobacter vibrioides	Stutzerimonas stutzeri	0	1	0
Chroococcidiopsis thermalis	Corynebacterium kroppenstedtii	0	1	0
Chroococcidiopsis thermalis	Corynebacterium pseudogenitalium	0	1	0
Chroococcidiopsis thermalis	Corynebacterium tuberculostearicum	0	1	0
Chroococcidiopsis thermalis	Cutibacterium acnes	0	1	0
Chroococcidiopsis thermalis	Cutibacterium granulosum	0	1	0
Chroococcidiopsis thermalis	Deinococcus wulumuqiensis	0	1	0
Chroococcidiopsis thermalis	Enhydrobacter aerosaccus	0	1	0
Chroococcidiopsis thermalis	Escherichia coli	0	1	0
Chroococcidiopsis thermalis	Gordonia terrae	0	1	0
Chroococcidiopsis thermalis	Kytococcus sedentarius	0	1	0
Chroococcidiopsis thermalis	Limosilactobacillus fermentum	0	1	0
Chroococcidiopsis thermalis	Methylobacterium radiotolerans	0	1	0
Chroococcidiopsis thermalis	Stenotrophomonas maltophilia	0	1	0
Chroococcidiopsis thermalis	Streptococcus parasanguinis	0	1	0
Chroococcidiopsis thermalis	Streptococcus salivarius	0	1	0
Collinsella aerofaciens	Cutibacterium acnes	1	0	0
Collinsella aerofaciens	Escherichia coli	1	0	0
Collinsella aerofaciens	Phocaeicola dorei	1	0	0
Collinsella aerofaciens	Streptococcus salivarius	1	0	0
Collinsella aerofaciens	[Ruminococcus] torques	1	0	0
Corynebacterium accolens	Corynebacterium kroppenstedtii	1	0	0
Corynebacterium accolens	Corynebacterium matruchotii	1	0	0
Corynebacterium accolens	Corynebacterium propinquum	1	0	0
Corynebacterium accolens	Corynebacterium pseudogenitalium	1	0	0
Corynebacterium accolens	Cutibacterium acnes	1	0	0
Corynebacterium accolens	Enterobacter cloacae	0	1	0
Corynebacterium accolens	Enterococcus faecalis	1	0	0
Corynebacterium accolens	Escherichia coli	1	0	0
Corynebacterium accolens	Gardnerella vaginalis	1	0	0
Corynebacterium accolens	Kocuria rhizophila	0	1	0
Corynebacterium accolens	Kocuria sp. UCD-OTCP	0	1	0
Corynebacterium accolens	Methylobacterium radiotolerans	1	0	0
Corynebacterium accolens	Rothia dentocariosa	1	0	0
Corynebacterium accolens	Rothia mucilaginosa	0	1	0
Corynebacterium accolens	Serratia marcescens	1	0	0
Corynebacterium accolens	Staphylococcus capitis	1	0	0
Corynebacterium accolens	Staphylococcus epidermidis	1	0	0
Corynebacterium accolens	Veillonella parvula	1	0	0
Corynebacterium jeikeium	Corynebacterium pseudogenitalium	1	0	0
Corynebacterium jeikeium	Corynebacterium resistens	1	0	0
Corynebacterium jeikeium	Corynebacterium striatum	1	0	0
Corynebacterium jeikeium	Corynebacterium tuberculostearicum	1	0	0
Corynebacterium jeikeium	Kytococcus sedentarius	0	1	0
Corynebacterium jeikeium	Limosilactobacillus fermentum	1	0	0
Corynebacterium jeikeium	Micrococcus luteus	1	0	0
Corynebacterium jeikeium	Pseudomonas aeruginosa	1	0	0
Corynebacterium jeikeium	Staphylococcus aureus	1	0	0
Corynebacterium jeikeium	Staphylococcus capitis	1	0	0
Corynebacterium jeikeium	Staphylococcus haemolyticus	1	0	0
Corynebacterium jeikeium	Staphylococcus hominis	1	0	0
Corynebacterium jeikeium	Stenotrophomonas maltophilia	1	0	0
Corynebacterium kroppenstedtii	Corynebacterium resistens	1	0	0
Corynebacterium kroppenstedtii	Corynebacterium striatum	1	0	0
Corynebacterium kroppenstedtii	Cutibacterium acnes	1	0	0
Corynebacterium kroppenstedtii	Enterococcus faecium	1	0	0
Corynebacterium kroppenstedtii	Methylorubrum extorquens	0	1	0
Corynebacterium kroppenstedtii	Staphylococcus epidermidis	1	0	0
Corynebacterium kroppenstedtii	Staphylococcus pettenkoferi	1	0	0
Corynebacterium kroppenstedtii	Streptococcus parasanguinis	1	0	0
Corynebacterium matruchotii	Corynebacterium striatum	1	0	0
Corynebacterium matruchotii	Cutibacterium acnes	1	0	0
Corynebacterium matruchotii	Enhydrobacter aerosaccus	1	1	0
Corynebacterium matruchotii	Enterococcus faecalis	1	0	0
Corynebacterium matruchotii	Haemophilus parainfluenzae	1	0	0
Corynebacterium matruchotii	Limosilactobacillus fermentum	1	0	0
Corynebacterium matruchotii	Methylobacterium radiotolerans	1	0	0
Corynebacterium matruchotii	Neisseria flavescens	1	0	0
Corynebacterium matruchotii	Prevotella melaninogenica	1	0	0
Corynebacterium matruchotii	Pseudomonas aeruginosa	1	0	0
Corynebacterium matruchotii	Rothia dentocariosa	1	0	0
Corynebacterium matruchotii	Rothia mucilaginosa	1	0	0
Corynebacterium matruchotii	Serratia marcescens	1	0	0
Corynebacterium matruchotii	Staphylococcus aureus	1	0	0
Corynebacterium matruchotii	Staphylococcus pettenkoferi	1	0	0
Corynebacterium matruchotii	Streptococcus sanguinis	1	0	0
Corynebacterium matruchotii	Xanthomonas citri	1	0	0
Corynebacterium pseudogenitalium	Corynebacterium resistens	1	0	0
Corynebacterium pseudogenitalium	Corynebacterium tuberculostearicum	1	1	0
Corynebacterium pseudogenitalium	Cutibacterium acnes	1	0	0
Corynebacterium pseudogenitalium	Deinococcus wulumuqiensis	0	1	0
Corynebacterium pseudogenitalium	Elizabethkingia anophelis	1	0	0
Corynebacterium pseudogenitalium	Enhydrobacter aerosaccus	1	0	0
Corynebacterium pseudogenitalium	Klebsiella pneumoniae	0	1	0
Corynebacterium pseudogenitalium	Kytococcus sedentarius	0	1	0
Corynebacterium pseudogenitalium	Micrococcus luteus	1	0	0
Corynebacterium pseudogenitalium	Sphingomonas echinoides	0	1	0
Corynebacterium pseudogenitalium	Staphylococcus capitis	1	0	0
Corynebacterium pseudogenitalium	Staphylococcus epidermidis	1	0	0
Corynebacterium pseudogenitalium	Staphylococcus haemolyticus	1	0	0
Corynebacterium pseudogenitalium	Staphylococcus hominis	1	0	0
Corynebacterium pseudogenitalium	Stutzerimonas stutzeri	1	0	0
Corynebacterium pseudogenitalium	Xanthomonas citri	1	0	0
Corynebacterium resistens	Corynebacterium striatum	1	0	0
Corynebacterium resistens	Corynebacterium tuberculostearicum	1	0	0
Corynebacterium resistens	Enterobacter cloacae	1	0	0
Corynebacterium resistens	Enterococcus faecium	1	0	0
Corynebacterium resistens	Limosilactobacillus fermentum	1	0	0
Corynebacterium resistens	Perlucidibaca piscinae	1	0	0
Corynebacterium resistens	Pseudomonas aeruginosa	1	0	0
Corynebacterium resistens	Serratia marcescens	1	0	0
Corynebacterium resistens	Staphylococcus aureus	1	0	0
Corynebacterium resistens	Staphylococcus capitis	1	0	0
Corynebacterium resistens	Staphylococcus haemolyticus	1	0	0
Corynebacterium resistens	Stenotrophomonas maltophilia	1	0	0
Corynebacterium resistens	Streptococcus parasanguinis	1	0	0
Corynebacterium resistens	Xanthomonas citri	1	0	0
Corynebacterium striatum	Enhydrobacter aerosaccus	1	0	0
Corynebacterium striatum	Enterococcus faecalis	1	0	0
Corynebacterium striatum	Finegoldia magna	1	0	0
Corynebacterium striatum	Prevotella bivia	1	0	0
Corynebacterium striatum	Pseudomonas aeruginosa	1	0	0
Corynebacterium striatum	Rothia dentocariosa	1	0	0
Corynebacterium striatum	Staphylococcus aureus	1	0	0
Corynebacterium striatum	Streptococcus parasanguinis	1	0	0
Corynebacterium tuberculostearicum	Cutibacterium acnes	1	0	0
Corynebacterium tuberculostearicum	Cutibacterium granulosum	1	0	0
Corynebacterium tuberculostearicum	Micrococcus luteus	1	0	0
Corynebacterium tuberculostearicum	Staphylococcus aureus	1	0	0
Corynebacterium tuberculostearicum	Staphylococcus capitis	1	0	0
Corynebacterium tuberculostearicum	Staphylococcus epidermidis	1	0	0
Cutibacterium acnes	Cutibacterium granulosum	1	0	0
Cutibacterium acnes	Elizabethkingia anophelis	1	0	0
Cutibacterium acnes	Enhydrobacter aerosaccus	1	0	1
Cutibacterium acnes	Enterococcus faecalis	1	0	0
Cutibacterium acnes	Haemophilus parainfluenzae	1	0	0
Cutibacterium acnes	Limosilactobacillus fermentum	1	0	0
Cutibacterium acnes	Methylobacterium radiotolerans	1	0	1
Cutibacterium acnes	Methylorubrum populi	0	0	1
Cutibacterium acnes	Microbacterium laevaniformans	0	0	1
Cutibacterium acnes	Micrococcus luteus	1	0	1
Cutibacterium acnes	Mycolicibacterium fortuitum	0	0	1
Cutibacterium acnes	Pseudomonas aeruginosa	1	0	0
Cutibacterium acnes	Rothia mucilaginosa	1	0	0
Cutibacterium acnes	Serratia marcescens	1	0	0
Cutibacterium acnes	Staphylococcus capitis	1	0	0
Cutibacterium acnes	Staphylococcus epidermidis	1	0	1
Cutibacterium acnes	Stenotrophomonas maltophilia	1	0	0
Cutibacterium acnes	Streptococcus sanguinis	1	0	0
Cutibacterium acnes	Veillonella parvula	1	0	0
Cutibacterium granulosum	Enhydrobacter aerosaccus	1	1	0
Cutibacterium granulosum	Enterococcus faecalis	1	0	0
Cutibacterium granulosum	Limosilactobacillus fermentum	1	0	0
Cutibacterium granulosum	Micrococcus luteus	1	0	0
Cutibacterium granulosum	Staphylococcus epidermidis	1	0	0
Cutibacterium granulosum	Staphylococcus hominis	1	0	0
Cutibacterium granulosum	Staphylococcus pettenkoferi	1	0	0
Deinococcus wulumuqiensis	Enhydrobacter aerosaccus	0	1	0
Deinococcus wulumuqiensis	Enterobacter cloacae	0	1	0
Deinococcus wulumuqiensis	Klebsiella pneumoniae	0	1	0
Deinococcus wulumuqiensis	Kocuria rhizophila	0	1	0
Deinococcus wulumuqiensis	Methylobacterium radiotolerans	0	1	0
Elizabethkingia anophelis	Klebsiella pneumoniae	1	0	0
Elizabethkingia anophelis	Methylobacterium radiotolerans	1	0	0
Elizabethkingia anophelis	Micrococcus luteus	1	0	0
Elizabethkingia anophelis	Rothia dentocariosa	1	0	0
Elizabethkingia anophelis	Rothia mucilaginosa	1	0	0
Elizabethkingia anophelis	Serratia marcescens	1	0	0
Elizabethkingia anophelis	Staphylococcus aureus	1	0	0
Elizabethkingia anophelis	Staphylococcus epidermidis	1	0	0
Enhydrobacter aerosaccus	Enterobacter cloacae	0	1	0
Enhydrobacter aerosaccus	Enterococcus faecalis	1	0	0
Enhydrobacter aerosaccus	Kocuria rhizophila	1	0	0
Enhydrobacter aerosaccus	Kocuria sp. UCD-OTCP	0	1	0
Enhydrobacter aerosaccus	Mediterraneibacter gnavus	1	0	0
Enhydrobacter aerosaccus	Micrococcus luteus	1	0	0
Enhydrobacter aerosaccus	Prevotella melaninogenica	1	0	0
Enhydrobacter aerosaccus	Roseomonas sp. B5	0	0	1
Enhydrobacter aerosaccus	Rothia mucilaginosa	1	1	0
Enhydrobacter aerosaccus	Sphingobium yanoikuyae	0	0	1
Enhydrobacter aerosaccus	Staphylococcus aureus	1	0	0
Enhydrobacter aerosaccus	Staphylococcus capitis	1	0	0
Enhydrobacter aerosaccus	Staphylococcus epidermidis	1	0	0
Enhydrobacter aerosaccus	Staphylococcus hominis	1	0	0
Enhydrobacter aerosaccus	Stenotrophomonas maltophilia	1	0	0
Enhydrobacter aerosaccus	Stutzerimonas stutzeri	1	0	0
Enterobacter cloacae	Finegoldia magna	1	0	0
Enterobacter cloacae	Klebsiella pneumoniae	1	1	0
Enterobacter cloacae	Methylobacterium radiotolerans	1	0	0
Enterobacter cloacae	Prevotella histicola	1	0	0
Enterobacter cloacae	Stenotrophomonas maltophilia	1	0	0
Enterococcus faecalis	Escherichia coli	1	0	0
Enterococcus faecalis	Finegoldia magna	1	0	0
Enterococcus faecalis	Klebsiella pneumoniae	1	0	0
Enterococcus faecalis	Leuconostoc lactis	1	0	0
Enterococcus faecalis	Limosilactobacillus fermentum	1	0	0
Enterococcus faecalis	Mediterraneibacter gnavus	1	0	0
Enterococcus faecalis	Micrococcus luteus	1	0	0
Enterococcus faecalis	Prevotella bivia	1	0	0
Enterococcus faecalis	Rothia dentocariosa	1	0	0
Enterococcus faecalis	Staphylococcus aureus	1	0	0
Enterococcus faecalis	Staphylococcus epidermidis	1	0	0
Enterococcus faecium	Escherichia coli	1	0	0
Enterococcus faecium	Gardnerella vaginalis	1	0	0
Enterococcus faecium	Klebsiella pneumoniae	1	0	0
Enterococcus faecium	Leuconostoc lactis	1	0	0
Enterococcus faecium	Perlucidibaca piscinae	1	0	0
Enterococcus faecium	Prevotella melaninogenica	1	0	0
Enterococcus faecium	Pseudomonas aeruginosa	1	0	0
Enterococcus faecium	Staphylococcus aureus	1	0	0
Enterococcus faecium	Streptococcus salivarius	1	0	0
Enterococcus faecium	Xanthomonas citri	1	0	0
Escherichia coli	Klebsiella pneumoniae	1	1	0
Escherichia coli	Kocuria sp. UCD-OTCP	0	1	0
Escherichia coli	Leuconostoc lactis	1	0	0
Escherichia coli	Limosilactobacillus fermentum	1	0	0
Escherichia coli	Mediterraneibacter gnavus	1	0	0
Escherichia coli	Neisseria sicca	1	0	0
Escherichia coli	Phocaeicola dorei	1	0	0
Escherichia coli	Proteus mirabilis	1	0	0
Escherichia coli	Rothia mucilaginosa	1	0	0
Escherichia coli	Staphylococcus aureus	1	0	0
Escherichia coli	Staphylococcus capitis	1	0	0
Escherichia coli	Staphylococcus epidermidis	1	0	0
Escherichia coli	[Ruminococcus] torques	1	0	0
Finegoldia magna	Prevotella bivia	1	0	0
Finegoldia magna	Prevotella histicola	1	0	0
Finegoldia magna	Staphylococcus aureus	1	0	0
Finegoldia magna	Staphylococcus epidermidis	1	0	0
Gardnerella vaginalis	Prevotella bivia	1	0	0
Gardnerella vaginalis	Prevotella melaninogenica	1	0	0
Gardnerella vaginalis	Pseudomonas aeruginosa	1	0	0
Gardnerella vaginalis	Rothia mucilaginosa	1	0	0
Gardnerella vaginalis	Serratia marcescens	1	0	0
Gardnerella vaginalis	Staphylococcus aureus	1	0	0
Gardnerella vaginalis	Stenotrophomonas maltophilia	1	0	0
Gardnerella vaginalis	Streptococcus parasanguinis	1	0	0
Gardnerella vaginalis	Xanthomonas citri	1	0	0
Gordonia terrae	Limosilactobacillus fermentum	0	1	0
Gordonia terrae	Stutzerimonas stutzeri	0	1	0
Haemophilus parainfluenzae	Klebsiella pneumoniae	1	0	0
Haemophilus parainfluenzae	Methylobacterium radiotolerans	1	0	0
Haemophilus parainfluenzae	Neisseria flavescens	1	0	0
Haemophilus parainfluenzae	Neisseria sicca	1	0	0
Haemophilus parainfluenzae	Rothia dentocariosa	1	0	0
Haemophilus parainfluenzae	Rothia mucilaginosa	1	0	0
Haemophilus parainfluenzae	Staphylococcus pettenkoferi	1	0	0
Haemophilus parainfluenzae	Streptococcus sanguinis	1	0	0
Janibacter hoylei	Micrococcus luteus	1	0	0
Klebsiella pneumoniae	Kytococcus sedentarius	0	1	0
Klebsiella pneumoniae	Methylobacterium radiotolerans	1	0	0
Klebsiella pneumoniae	Prevotella histicola	1	0	0
Klebsiella pneumoniae	Prevotella melaninogenica	1	0	0
Klebsiella pneumoniae	Proteus mirabilis	1	0	0
Klebsiella pneumoniae	Pseudomonas aeruginosa	1	0	0
Klebsiella pneumoniae	Pseudomonas putida	1	0	0
Klebsiella pneumoniae	Rothia dentocariosa	1	0	0
Klebsiella pneumoniae	Rothia mucilaginosa	1	0	0
Klebsiella pneumoniae	Serratia marcescens	1	0	0
Klebsiella pneumoniae	Sphingomonas echinoides	0	1	0
Klebsiella pneumoniae	Staphylococcus aureus	1	0	0
Klebsiella pneumoniae	Staphylococcus capitis	1	0	0
Klebsiella pneumoniae	Stenotrophomonas maltophilia	1	0	0
Klebsiella pneumoniae	Streptococcus salivarius	1	0	0
Klebsiella pneumoniae	Streptococcus sanguinis	1	0	0
Klebsiella pneumoniae	Xanthomonas citri	1	0	0
Kocuria atrinae	Kocuria sp. UCD-OTCP	0	1	0
Kocuria rhizophila	Micrococcus luteus	1	0	0
Kocuria rhizophila	Rothia mucilaginosa	0	1	0
Kocuria rhizophila	Staphylococcus hominis	1	0	0
Kocuria rhizophila	Stutzerimonas stutzeri	1	0	0
Kocuria sp. UCD-OTCP	Massilia timonae	0	1	0
Kocuria sp. UCD-OTCP	Rothia dentocariosa	0	1	0
Kocuria sp. UCD-OTCP	Rothia mucilaginosa	0	1	0
Kocuria sp. UCD-OTCP	Serinicoccus profundi	0	1	0
Kytococcus sedentarius	Sphingomonas echinoides	0	1	0
Lautropia mirabilis	Rothia mucilaginosa	0	1	0
Lautropia mirabilis	Streptococcus sanguinis	1	1	0
Leuconostoc lactis	Rothia mucilaginosa	1	0	0
Leuconostoc lactis	Xanthomonas citri	1	0	0
Limosilactobacillus fermentum	Methylobacterium radiotolerans	0	1	0
Limosilactobacillus fermentum	Prevotella bivia	1	0	0
Limosilactobacillus fermentum	Prevotella histicola	1	0	0
Limosilactobacillus fermentum	Proteus mirabilis	1	0	0
Limosilactobacillus fermentum	Rothia dentocariosa	1	0	0
Limosilactobacillus fermentum	Staphylococcus epidermidis	1	0	0
Limosilactobacillus fermentum	Streptococcus anginosus	1	0	0
Limosilactobacillus fermentum	Streptococcus parasanguinis	1	0	0
Limosilactobacillus fermentum	Streptococcus salivarius	1	0	0
Limosilactobacillus fermentum	Streptococcus sanguinis	1	0	0
Limosilactobacillus fermentum	Veillonella parvula	1	0	0
Mediterraneibacter gnavus	Phocaeicola dorei	1	0	0
Mediterraneibacter gnavus	Staphylococcus aureus	1	0	0
Mediterraneibacter gnavus	[Ruminococcus] torques	1	0	0
Methylobacterium radiotolerans	Methylorubrum extorquens	0	1	0
Methylobacterium radiotolerans	Methylorubrum populi	0	0	1
Methylobacterium radiotolerans	Micrococcus luteus	1	0	0
Methylobacterium radiotolerans	Rothia mucilaginosa	1	0	0
Methylobacterium radiotolerans	Serratia marcescens	1	0	0
Methylobacterium radiotolerans	Sphingobium yanoikuyae	1	0	0
Methylobacterium radiotolerans	Sphingomonas echinoides	1	1	0
Methylobacterium radiotolerans	Staphylococcus aureus	1	0	0
Methylobacterium radiotolerans	Staphylococcus capitis	1	0	0
Methylobacterium radiotolerans	Staphylococcus epidermidis	1	0	0
Methylobacterium radiotolerans	Staphylococcus haemolyticus	1	0	0
Methylobacterium radiotolerans	Streptococcus salivarius	1	0	0
Methylobacterium radiotolerans	Streptococcus sanguinis	1	0	0
Methylobacterium radiotolerans	Veillonella parvula	1	0	0
Methylorubrum extorquens	Methylorubrum populi	0	0	1
Methylorubrum extorquens	Sphingomonas echinoides	0	1	0
Methylorubrum populi	Micrococcus luteus	0	0	1
Methylorubrum populi	Staphylococcus epidermidis	0	0	1
Microbacterium laevaniformans	Sphingobium yanoikuyae	0	0	1
Micrococcus luteus	Perlucidibaca piscinae	1	0	0
Micrococcus luteus	Prevotella histicola	1	0	0
Micrococcus luteus	Rothia mucilaginosa	1	0	0
Micrococcus luteus	Serratia marcescens	1	0	0
Micrococcus luteus	Staphylococcus hominis	1	0	0
Micrococcus luteus	Staphylococcus pettenkoferi	1	0	0
Micrococcus luteus	Stenotrophomonas maltophilia	1	0	0
Micrococcus luteus	Streptococcus anginosus	1	0	0
Micrococcus luteus	Streptococcus infantis	1	0	0
Micrococcus luteus	Stutzerimonas stutzeri	1	0	0
Micrococcus luteus	Veillonella atypica	1	0	0
Mycolicibacterium fortuitum	Sphingobium yanoikuyae	0	0	1
Neisseria sicca	Rothia aeria	1	0	0
Neisseria sicca	Streptococcus infantis	1	0	0
Neisseria sicca	Streptococcus sanguinis	1	0	0
Neisseria sicca	Veillonella parvula	1	0	0
Perlucidibaca piscinae	Staphylococcus aureus	1	0	0
Perlucidibaca piscinae	Xanthomonas citri	1	0	0
Phocaeicola dorei	[Ruminococcus] torques	1	0	0
Prevotella bivia	Prevotella histicola	1	0	0
Prevotella bivia	Pseudomonas aeruginosa	1	0	0
Prevotella histicola	Pseudomonas putida	1	0	0
Prevotella histicola	Rothia dentocariosa	1	0	0
Prevotella histicola	Scardovia wiggsiae	1	0	0
Prevotella histicola	Staphylococcus aureus	1	0	0
Prevotella histicola	Stenotrophomonas maltophilia	1	0	0
Prevotella histicola	Streptococcus gordonii	1	0	0
Prevotella histicola	Streptococcus parasanguinis	1	0	0
Prevotella histicola	Streptococcus salivarius	1	0	0
Prevotella histicola	Veillonella atypica	1	0	0
Prevotella histicola	Veillonella parvula	1	0	0
Prevotella melaninogenica	Scardovia wiggsiae	1	0	0
Prevotella melaninogenica	Staphylococcus aureus	1	0	0
Prevotella melaninogenica	Streptococcus anginosus	1	0	0
Prevotella melaninogenica	Streptococcus parasanguinis	1	0	0
Prevotella melaninogenica	Streptococcus salivarius	1	0	0
Prevotella melaninogenica	Veillonella atypica	1	0	0
Prevotella melaninogenica	Veillonella parvula	1	0	0
Proteus mirabilis	Pseudomonas aeruginosa	1	0	0
Proteus mirabilis	Rothia dentocariosa	1	0	0
Proteus mirabilis	Rothia mucilaginosa	1	0	0
Proteus mirabilis	Veillonella parvula	1	0	0
Pseudomonas aeruginosa	Pseudomonas putida	1	0	0
Pseudomonas aeruginosa	Ralstonia pickettii	1	0	0
Pseudomonas aeruginosa	Rothia dentocariosa	1	0	0
Pseudomonas aeruginosa	Staphylococcus capitis	1	0	0
Pseudomonas aeruginosa	Staphylococcus hominis	1	0	0
Pseudomonas aeruginosa	Stenotrophomonas maltophilia	1	0	0
Pseudomonas aeruginosa	Veillonella parvula	1	0	0
Pseudomonas aeruginosa	Xanthomonas citri	1	0	0
Pseudomonas aeruginosa	[Ruminococcus] torques	1	0	0
Pseudomonas putida	Stenotrophomonas maltophilia	1	1	0
Ralstonia pickettii	Sphingomonas echinoides	1	0	0
Ralstonia pickettii	Veillonella parvula	1	0	0
Rothia aeria	Streptococcus sanguinis	1	0	0
Rothia dentocariosa	Rothia mucilaginosa	1	1	0
Rothia dentocariosa	Scardovia wiggsiae	1	0	0
Rothia dentocariosa	Serratia marcescens	1	0	0
Rothia dentocariosa	Staphylococcus pettenkoferi	1	0	0
Rothia dentocariosa	Streptococcus anginosus	1	0	0
Rothia dentocariosa	Streptococcus gordonii	1	0	0
Rothia dentocariosa	Streptococcus parasanguinis	1	0	0
Rothia dentocariosa	Streptococcus salivarius	1	0	0
Rothia dentocariosa	Veillonella parvula	1	0	0
Rothia mucilaginosa	Staphylococcus pettenkoferi	1	0	0
Rothia mucilaginosa	Stenotrophomonas maltophilia	1	0	0
Rothia mucilaginosa	Streptococcus australis	1	0	0
Rothia mucilaginosa	Streptococcus infantis	1	0	0
Rothia mucilaginosa	Streptococcus parasanguinis	1	1	0
Rothia mucilaginosa	Streptococcus salivarius	1	1	0
Rothia mucilaginosa	Stutzerimonas stutzeri	0	1	0
Rothia mucilaginosa	Veillonella parvula	1	0	0
Scardovia wiggsiae	Staphylococcus capitis	1	0	0
Scardovia wiggsiae	Streptococcus parasanguinis	1	0	0
Serratia marcescens	Staphylococcus aureus	1	0	0
Serratia marcescens	Staphylococcus capitis	1	0	0
Serratia marcescens	Staphylococcus epidermidis	1	0	0
Serratia marcescens	Veillonella atypica	1	0	0
Serratia marcescens	Veillonella parvula	1	0	0
Sphingobium yanoikuyae	Staphylococcus epidermidis	1	0	0
Sphingobium yanoikuyae	Stenotrophomonas maltophilia	1	0	0
Staphylococcus aureus	Staphylococcus capitis	1	0	0
Staphylococcus aureus	Staphylococcus epidermidis	1	0	0
Staphylococcus aureus	Staphylococcus haemolyticus	1	0	0
Staphylococcus aureus	Staphylococcus hominis	1	0	0
Staphylococcus aureus	Streptococcus parasanguinis	1	0	0
Staphylococcus aureus	Veillonella parvula	1	0	0
Staphylococcus aureus	[Ruminococcus] torques	1	0	0
Staphylococcus capitis	Staphylococcus epidermidis	1	0	0
Staphylococcus capitis	Staphylococcus haemolyticus	1	0	0
Staphylococcus capitis	Staphylococcus hominis	1	0	0
Staphylococcus capitis	Staphylococcus pettenkoferi	1	0	0
Staphylococcus capitis	Staphylococcus warneri	1	0	0
Staphylococcus capitis	Stenotrophomonas maltophilia	1	0	0
Staphylococcus capitis	Streptococcus parasanguinis	1	0	0
Staphylococcus capitis	Veillonella parvula	1	0	0
Staphylococcus capitis	Xanthomonas citri	1	0	0
Staphylococcus epidermidis	Staphylococcus haemolyticus	1	0	0
Staphylococcus epidermidis	Staphylococcus hominis	1	0	0
Staphylococcus epidermidis	Staphylococcus pettenkoferi	1	0	0
Staphylococcus epidermidis	Xanthomonas citri	1	0	0
Staphylococcus haemolyticus	Staphylococcus hominis	1	0	0
Staphylococcus haemolyticus	Xanthomonas citri	1	0	0
Staphylococcus hominis	Stutzerimonas stutzeri	1	0	0
Staphylococcus hominis	Xanthomonas citri	1	0	0
Staphylococcus pettenkoferi	Stenotrophomonas maltophilia	1	0	0
Staphylococcus pettenkoferi	Streptococcus anginosus	1	0	0
Staphylococcus pettenkoferi	Streptococcus salivarius	1	0	0
Staphylococcus pettenkoferi	Streptococcus sanguinis	1	0	0
Streptococcus gordonii	Streptococcus parasanguinis	1	0	0
Streptococcus gordonii	Streptococcus salivarius	1	0	0
Streptococcus gordonii	Veillonella atypica	1	0	0
Streptococcus gordonii	Veillonella parvula	1	0	0
Streptococcus infantis	Streptococcus salivarius	1	0	0
Streptococcus parasanguinis	Streptococcus salivarius	1	1	0
Streptococcus parasanguinis	Stutzerimonas stutzeri	1	0	0
Streptococcus parasanguinis	Veillonella atypica	1	0	0
Streptococcus parasanguinis	Veillonella parvula	1	0	0
Streptococcus salivarius	Veillonella atypica	1	0	0
Streptococcus sanguinis	Veillonella parvula	1	0	0

### Sheet: Class Count (Modules)
class	Hospital_1	Hospital_2	Hospital_3	Metro_1	Metro_2	Metro_3	Metro_4	Metro_5	Office_1	Office_2
Actinomycetes	12	10	4	6	5	3	7	1	3	2
Alphaproteobacteria	2	2	0	0	4	0	0	1	3	4
Bacilli	10	6	3	1	0	1	2	0	0	1
Bacteroidia	2	0	4	0	0	0	0	0	0	0
Betaproteobacteria	5	0	0	0	0	1	1	0	0	0
Clostridia	0	0	2	0	0	0	0	0	0	0
Coriobacteriia	0	0	1	0	0	0	0	0	0	0
Cyanophyceae	0	0	0	1	0	0	0	0	0	0
Deinococci	0	0	0	0	0	0	0	1	0	0
Flavobacteriia	1	0	0	0	0	0	0	0	0	0
Gammaproteobacteria	4	11	1	5	2	0	0	1	1	0
Negativicutes	2	0	0	0	0	0	0	0	0	0
Tissierellia	0	0	1	0	0	0	0	0	0	0

### Sheet: Hub
	Hospital_Degree	Hospital_Closeness	Hospital_Eigenvector	Metro_Degree	Metro_Closeness	Metro_Eigenvector	Office_Degree	Office_Closeness	Office_Eigenvector
Acinetobacter johnsonii	0	0	0	0.11	0.74	0.51	0	0	0
Acinetobacter lwoffii	0	0	0	0.15	0.77	0.49	0	0	0
Acinetobacter parvus	0	0	0	0	0	0	0.15	0.9	0.86
Bifidobacterium longum	0.3	0.86	0.85	0	0	0	0	0	0
Brevibacterium casei	0	0	0	0.15	0.76	0.63	0.18	0.98	0.94
Caulobacter vibrioides	0	0	0	0.2	0.76	0.6	0.08	0	0
Chroococcidiopsis thermalis	0	0	0	0.37	0.97	1	0	0	0
Corynebacterium pseudogenitalium	0	0	0	0	0	0.43	0	0	0
Cutibacterium acnes	0.28	0.86	0.86	0	0	0	0.23	1.08	1
Deinococcus wulumuqiensis	0	0	0	0.13	0.73	0.49	0	0	0
Enhydrobacter aerosaccus	0.28	0	0	0.17	0.8	0.63	0.13	0.85	0.67
Klebsiella pneumoniae	0.3	0.87	0.88	0.15	0.7	0.5	0	0	0
Kocuria sp. UCD-OTCP	0	0	0	0.17	0.73	0	0	0	0
Methylobacterium radiotolerans	0	0.85	0.83	0	0	0	0.08	0.76	0.34
Methylorubrum populi	0	0	0	0	0	0	0.18	0.96	0.6
Microbacterium laevaniformans	0	0	0	0	0	0	0.1	0.78	0.64
Micrococcus luteus	0.31	0.86	0	0	0	0	0	0.7	0.3
Mycolicibacterium fortuitum	0	0	0	0	0	0	0.1	0.79	0.65
Rothia dentocariosa	0.3	0.85	0.81	0	0	0	0	0	0
Rothia mucilaginosa	0.28	0.85	0	0.19	0.75	0.41	0	0	0
Serratia marcescens	0	0	0.79	0	0	0	0	0	0
Sphingobium yanoikuyae	0	0	0	0	0	0	0.13	0.8	0.69
Staphylococcus aureus	0.34	0.89	1	0	0	0	0	0	0
Staphylococcus capitis	0.3	0.86	0.94	0	0	0	0	0	0
Staphylococcus epidermidis	0.28	0	0.8	0	0	0	0	0	0
Veillonella parvula	0	0.85	0.78	0	0	0	0	0	0
